# Missense variants in *ANKRD11* cause KBG syndrome by impairment of stability or transcriptional activity of the encoded protein

**DOI:** 10.1101/2021.12.20.21267971

**Authors:** Elke de Boer, Charlotte W. Ockeloen, Rosalie A. Kampen, Juliet E. Hampstead, Alexander J.M. Dingemans, Dmitrijs Rots, Lukas Lütje, Tazeen Ashraf, Rachel Baker, Mouna Barat-Houari, Brad Angle, Nicolas Chatron, The DDD study, Anne-Sophie Denommé-Pichon, Orrin Devinsky, Christèle Dubourg, Frances Elmslie, Houda Zghal Elloumi, Laurence Faivre, Sarah Fitzgerald-Butt, David Geneviève, Jacqueline A.C. Goos, Benjamin M. Helm, Jiddeke M. van de Kamp, Usha Kini, Amaia Lasa-Aranzasti, Gaetan Lesca, Sally A. Lynch, Irene M.J. Mathijssen, Ruth McGowan, Kristin G. Monaghan, Sylvie Odent, Rolph Pfundt, Audrey Putoux, Jeroen van Reeuwijk, Gijs W.E. Santen, Erina Sasaki, Jesitha Sivanathan, Arthur Sorlin, Peter J. van der Spek, Alexander P.A. Stegmann, Sigrid M.A. Swagemakers, Irene Valenzuela, Eléonore Viora-Dupont, Antonio Vitobello, Stephanie M. Ware, Mathys Wéber, Christian Gilissen, Karen J. Low, Simon E. Fisher, Lisenka E.L.M. Vissers, Maggie M.K. Wong, Tjitske Kleefstra

## Abstract

**Purpose:** Although haploinsufficiency of *ANKRD11* is among the most common genetic causes of neurodevelopmental disorders, the role of rare *ANKRD11* missense variation remains unclear. We characterized the clinical, molecular and functional spectra of *ANKRD11* missense variants.

**Methods:** We collected clinical information of individuals with *ANKRD11* missense variants and evaluated phenotypic fit to KBG syndrome. We assessed pathogenicity of variants by *in silico* analyses and cell-based experiments.

**Results:** We identified 29 individuals with (mostly *de novo*) *ANKRD11* missense variants, who presented with syndromic neurodevelopmental disorders and were phenotypically similar to individuals with KBG syndrome caused by *ANKRD11* protein truncating variants or 16q24.3 microdeletions. Missense variants significantly clustered in Repression Domain 2. Cellularly, most variants caused reduced ANKRD11 stability. One variant resulted in decreased proteasome degradation and loss of ANKRD11 transcriptional activity.

**Conclusion:** Our study indicates that pathogenic heterozygous missense variants in *ANKRD11* cause the clinically recognizable KBG syndrome. Disrupted transrepression capacity and reduced protein stability each independently lead to ANKRD11 loss-of-function, consistent with haploinsufficiency. This highlights the diagnostic relevance of *ANKRD11* missense variants, but also poses diagnostic challenges, as the KBG-associated phenotype may be mild and inherited pathogenic *ANKRD11* (missense) variants are increasingly observed, warranting stringent variant classification and careful phenotyping.
