## Supplementary Table 1 for "Missense variants in *ANKRD11* cause KBG syndrome by impairment of stability or transcriptional activity of the encoded protein"

### Sheet: Annotated_literature
Source	Chromosome	g.DNA (Hg19/GRCh37)	cDNA (NM_013275.6)	Protein Effect	Variant type	Exon number	Codons	GERP coding score	phyloP	CADD_PHRED	Grantham Score	Align GVGD (v2007)	SIFT (v6.2.0)	MutationTaster (v2013)	gnomAD-E AF	gnomAD-E AC	Tolerance of protein position (dn/ds)	SpliceAI: AL;DL;AG;DG	Affected domain/motif	Associated phenotype	Inheritance	Experimental evidence for pathogenicity in literature?
Kaplanis et al. PMID: 33057194	chr16	89337290G>A	c.7741C>T	p.(Arg2581Cys)	Missense	12	Cgt/Tgt	259.1	5.487	28.7	180	Class C0 (GV: 353.86 - GD: 0.00)	Deleterious (score: 0)	Disease causing (prob: 1)	Absent	0	Highly intolerant (0.15)	0.00;0.01;0.00;0.00	Intrinsic repressor domain 2	Unknown; developmental delay cohort	de novo	No
van Dongen et al. PMID: 30786142	chr16	89341328C>G	c.7607G>C	p.(Arg2536Pro)	Missense	11	cGg/cCg	485.5	7.635	28.8	103	Class C0 (GV: 353.86 - GD: 0.00)	Deleterious (score: 0)	Disease causing (prob: 1)	Absent	0	Intolerant (0.18)	0.00;0.00;0.00;0.00	Intrinsic repressor domain 2	KBG syndrome	de novo	No
Guo et al. https://doi.org/10.1101/2021.11.18.21266480	chr16	89341328C>T	c.7607G>A	p.(Arg2536Gln)	Missense	11	cGg/cAg	485.5	7.635	29	43	Class C0 (GV: 353.86 - GD: 0.00)	Tolerated (score: 0.05)	Disease causing (prob: 1)	Absent	0	Intolerant (0.18)	0.00;0.00;0.00;0.00	Intrinsic repressor domain 2	KBG syndrome	de novo	No
Kutkowska-Kaźmierczak et al. PMID: 34440431	chr16	89341328C>T	c.7607G>A	p.(Arg2536Gln)§	Missense	11	cGg/cAg	485.5	7.635	29	43	Class C0 (GV: 353.86 - GD: 0.00)	Tolerated (score: 0.05)	Disease causing (prob: 1)	Absent	0	Intolerant (0.18)	0.00;0.00;0.00;0.00	Intrinsic repressor domain 2	KBG syndrome	de novo	No
Kaplanis et al. PMID: 33057194	chr16	89341329G>A	c.7606C>T	p.(Arg2536Trp)	Missense	11	Cgg/Tgg	485.5	0.772	28.6	101	Class C0 (GV: 353.86 - GD: 0.00)	Deleterious (score: 0)	Disease causing (prob: 1)	Absent	0	Intolerant (0.18)	0.00;0.00;0.01;0.00	Intrinsic repressor domain 2	Unknown; developmental delay cohort	de novo	No
Benson et al. PMID: 32238909	chr16	89341364T>C	c.7571A>G	p.(Glu2524Gly)	Missense	10	gAg/gGg	485.5	6.135	33	98	Class C0 (GV: 353.86 - GD: 0.00)	Deleterious (score: 0)	Disease causing (prob: 1)	Absent	0	Intolerant (0.19)	0.06;0.00;0.00;0.00	Intrinsic repressor domain 2	Seizures, mild ID; seizures, mild ID	de novo; de novo	No
Alfieri et al. PMID: 33917340	chr16	89341503G>A	c.7567C>T	p.(Arg2523Trp)	Missense	10	Cgg/Tgg	341.7	1.841	32	101	Class C0 (GV: 353.86 - GD: 0.00)	Deleterious (score: 0)	Disease causing (prob: 1)	Absent	0	Highly intolerant (0.13)	0.00;0.00;0.00;0.05	Intrinsic repressor domain 2; Destruction box motif (ProViz prediction + PMID: 25413698)	KBG syndrome	de novo	No
Kaplanis et al. PMID: 33057194	chr16	89341503G>A	c.7567C>T	p.(Arg2523Trp)	Missense	10	Cgg/Tgg	341.7	1.841	32	101	Class C0 (GV: 353.86 - GD: 0.00)	Deleterious (score: 0)	Disease causing (prob: 1)	Absent	0	Highly intolerant (0.13)	0.00;0.00;0.00;0.05	Intrinsic repressor domain 2; Destruction box motif (ProViz prediction + PMID: 25413698)	Unknown; developmental delay cohort	de novo	No
Kaplanis et al. PMID: 33057194	chr16	89341506C>T	c.7564G>A	p.(Glu2522Lys)	Missense	10	Gag/Aag	341.7	7.569	32	56	Class C0 (GV: 353.86 - GD: 0.00)	Deleterious (score: 0)	Disease causing (prob: 1)	Absent	0	Highly intolerant (0.14)	0.00;0.00;0.00;0.00	Intrinsic repressor domain 2; Destruction box motif (ProViz prediction)	Unknown; developmental delay cohort	de novo	No
Kaplanis et al. PMID: 33057194	chr16	89341535C>T	c.7535G>A	p.(Arg2512Gln)	Missense	10	cGg/cAg	341.7	7.576	28.3	43	Class C0 (GV: 353.86 - GD: 0.00)	Deleterious (score: 0)	Disease causing (prob: 1)	Absent	0	Intolerant (0.37)	0.00;0.00;0.00;0.00	Intrinsic repressor domain 2; Destruction box motif (PMID: 25413698)	Unknown; developmental delay cohort	de novo	No
Kaplanis et al. PMID: 33057194	chr16	89341535C>T	c.7535G>A	p.(Arg2512Gln)	Missense	10	cGg/cAg	341.7	7.576	28.3	43	Class C0 (GV: 353.86 - GD: 0.00)	Deleterious (score: 0)	Disease causing (prob: 1)	Absent	0	Intolerant (0.37)	0.00;0.00;0.00;0.00	Intrinsic repressor domain 2; Destruction box motif (PMID: 25413698)	Unknown; developmental delay cohort	de novo	No
Walz et al. PMID: 25413698	chr16	89341535C>T	c.7535G>A	p.(Arg2512Gln)	Missense	10	cGg/cAg	341.7	7.576	28.3	43	Class C0 (GV: 353.86 - GD: 0.00)	Deleterious (score: 0)	Disease causing (prob: 1)	Absent	0	Intolerant (0.37)	0.00;0.00;0.00;0.00	Intrinsic repressor domain 2; Destruction box motif (PMID: 25413698)	KBG syndrome	de novo	No
Scarano et al. PMID: 31191201	chr16	89341536G>A	c.7534C>T	p.(Arg2512Trp)	Missense	10	Cgg/Tgg	341.7	0.576	24.1	101	Class C0 (GV: 353.86 - GD: 0.00)	Deleterious (score: 0)	Disease causing (prob: 1)	Absent	0	Intolerant (0.37)	0.00;0.00;0.00;0.00	Intrinsic repressor domain 2; Destruction box motif (PMID: 25413698)	KBG syndrome	de novo	No
Kaplanis et al. PMID: 33057194	chr16	89341545C>T	c.7525G>A	p.(Glu2509Lys)	Missense	10	Gag/Aag	341.7	7.576	26.5	56	Class C0 (GV: 353.86 - GD: 0.00)	Deleterious (score: 0)	Disease causing (prob: 1)	Absent	0	Intolerant (0.36)	0.00;0.00;0.00;0.00	Intrinsic repressor domain 2	Unknown; developmental delay cohort	de novo	No
Kaplanis et al. PMID: 33057194	chr16	89345596G>A	c.7354C>T	p.(Arg2452Cys)	Missense	9	Cgc/Tgc	1329.8	3.787	27.8	180	Class C0 (GV: 353.86 - GD: 0.00)	Deleterious (score: 0)	Disease causing (prob: 1)	Absent	0	Highly intolerant (0.16)	0.00;0.00;0.00;0.00	Intrinsic repressor domain 2; Destruction box motif (ProViz prediction)	Unknown; developmental delay cohort	de novo	No
Guo et al. https://doi.org/10.1101/2021.11.18.21266480	chr16	89345596G>C	c.7354C>G	p.(Arg2452Gly)	Missense	9	Cgc/Ggc	1329.8	3.787	25.7	125	Class C0 (GV: 353.86 - GD: 0.00)	Deleterious (score: 0)	Disease causing (prob: 1)	Absent	0	Highly intolerant (0.16)	0.00;0.00;0.00;0.00	Intrinsic repressor domain 2; Destruction box motif (ProViz prediction)	KBG syndrome	de novo	No
Kaplanis et al. PMID: 33057194	chr16	89345596G>C	c.7354C>G	p.(Arg2452Gly)	Missense	9	Cgc/Ggc	1329.8	3.787	25.7	125	Class C0 (GV: 353.86 - GD: 0.00)	Deleterious (score: 0)	Disease causing (prob: 1)	Absent	0	Highly intolerant (0.16)	0.00;0.00;0.00;0.00	Intrinsic repressor domain 2; Destruction box motif (ProViz prediction)	Unknown; developmental delay cohort	de novo	No
Kaplanis et al. PMID: 33057194	chr16	89345880T>C	c.7070A>G	p.(Lys2357Arg)	Missense	9	aAg/aGg	1329.8	0.654	17.46	26	Class C0 (GV: 353.86 - GD: 0.00)	Deleterious (score: 0)	Polymorphism (prob: 0.664)	Absent	0	Slightly tolerant (0.92)	0.00;0.00;0.00;0.00	None	Unknown; developmental delay cohort	de novo	No
Kaplanis et al. PMID: 33057194	chr16	89346514T>G	c.6436A>C	p.(Lys2146Gln)	Missense	9	Aaa/Caa	-1	5.755	23.5	53	Class C0 (GV: 353.86 - GD: 0.00)	Deleterious (score: 0)	Disease causing (prob: 0.968)	Absent	0	Intolerant (0.5)	0.00;0.00;0.00;0.00	PEST sequence	Unknown; developmental delay cohort	de novo	No
Zhang et al. PMID: 33354850	chr16	89346523G>C	c.6427C>G	p.(Leu2143Val)	Missense	9	Ctg/Gtg	-1	1.359	14.32	32	Class C0 (GV: 353.86 - GD: 0.00)	Deleterious (score: 0)	Polymorphism (prob: 1)	0.0004155	1	Intolerant (0.5)	0.00;0.00;0.00;0.00	Activator domain	Short stature, facial dysmorphisms, without ID	Inherited from similarly affected parent	Loss-of-function (loss of transcriptional activity)
Miyatake et al. PMID: 28250421	chr16	89346534G>A	c.6416C>T	p.(Pro2139Leu)	Missense	9	cCg/cTg	2357.8	9.297	25.8	98	Class C0 (GV: 353.86 - GD: 0.00)	Deleterious (score: 0)	Disease causing (prob: 1)	0.005447	15	Intolerant (0.41)	0.00;0.00;0.00;0.00	Activator domain	KBG syndrome	Inherited from (mildly) affected parent	No
Quaio et al. PMID: 33258288	chr16	89346706C>T	c.6244G>A	p.(Glu2082Lys)	Missense	9	Gag/Aag	2357.8	5.564	23	56	Class C0 (GV: 353.86 - GD: 0.00)	Deleterious (score: 0)	Disease causing (prob: 1)	3.189e-05	1	Highly tolerant (1.49)	0.00;0.00;0.00;0.00	Activator domain	Neurodevelopmental disorder, other neurological anomaly, growth anomaly	de novo (paternity and maternity not confirmed)	No
Meyer et al. PMID: 28529015	chr16	89346838T>C	c.6112A>G	p.(Lys2038Glu)	Missense	9	Aag/Gag	2357.8	5.577	16.7	56	Class C0 (GV: 353.86 - GD: 0.00)	Deleterious (score: 0)	Disease causing (prob: 0.947)	0.0626	131	Slightly intolerant (0.68)	0.00;0.00;0.00;0.00	None	Unknown; sequencing cohort of unexplained cases with a phenotype in the spectrum of Silver-Russell syndrome	Inherited (phenotype of parent unknown)	No
Guevara-Aguirre et al. PMID: 32041755	chr16	89347164C>T#	c.5786G>A#	p.(Ser1929Asn)	Missense	9	aGc/aAc	2357.8	0.922	17.04	46	Class C0 (GV: 353.86 - GD: 0.00)	Deleterious (score: 0)	Polymorphism (prob: 0.985)	0.0004081	1	Intolerant (0.41)	0.00;0.00;0.00;0.00	None	Short stature and Cornelia de Lange-like facial features with above normal intelligence	Unknown	No
Kaplanis et al. PMID: 33057194	chr16	89347506A>G	c.5444T>C	p.(Val1815Ala)	Missense	9	gTt/gCt	2357.8	4	18.92	64	Class C0 (GV: 353.86 - GD: 0.00)	Deleterious (score: 0)	Disease causing (prob: 0.871)	0.0004006	1	Tolerant (1.08)	0.00;0.00;0.00;0.00	None	Unknown; developmental delay cohort	de novo	No
van Dongen et al. PMID: 30786142	chr16	89347788G>A	c.5162C>T	p.(Thr1721Met)	Missense	9	aCg/aTg	2357.8	8.872	26.8	81	Class C0 (GV: 353.86 - GD: 0.00)	Deleterious (score: 0)	Disease causing (prob: 1)	0.0004024	1	Slightly intolerant (0.53)	0.00;0.00;0.00;0.00	None	KBG syndrome	Unknown	No
Kaplanis et al. PMID: 33057194	chr16	89348025G>A	c.4925C>T	p.(Pro1642Leu)	Missense	9	cCg/cTg	2357.8	7.213	21.2	98	Class C0 (GV: 353.86 - GD: 0.00)	Deleterious (score: 0.02)	Disease causing (prob: 0.991)	0.000797	3	Slightly intolerant (0.54)	0.00;0.00;0.00;0.00	Bipartite nuclear localisation signals	Unknown; developmental delay cohort	de novo	No
Murray et al. PMID: 28449295	chr16	89349508C>T	c.3442G > A	p.(Gly1148Ser)	Missense	9	Ggc/Agc	1487.3	-1.115	0.002	56	Class C0 (GV: 353.86 - GD: 0.00)	Tolerated (score: 0.32)	Polymorphism (prob: 1)	0.003582	11	Slightly intolerant (0.59)	0.00;0.00;0.00;0.00	None	KBG syndrome	Inherited from (mildly) affected parent	No
Li et al. PMID: 34012832	chr16	89349904C>T#	c.3046G>A#	p.(Asp1016Asn)	Missense	9	Gat/Aat	1487.3	4.08	16.48	23	Class C0 (GV: 353.86 - GD: 0.00)	Deleterious (score: 0.05)	Polymorphism (prob: 1)	0.002388	7	Slightly intolerant (0.68)	0.00;0.00;0.00;0.00	None	KBG syndrome	Unknown	No
Kaplanis et al. PMID: 33057194	chr16	89350266C>T	c.2684G>A	p.(Arg895Gln)	Missense	9	cGg/cAg	3625.1	1.267	22.9	43	Class C0 (GV: 353.86 - GD: 0.00)	Deleterious (score: 0.03)	Polymorphism (prob: 1)	0.0003984	1	Highly tolerant (5.23)	0.00;0.00;0.00;0.00	None	Unknown; developmental delay cohort	de novo	No
Kang et al. PMID: 31566922	chr16	89350371G>A	c.2579C>T	p.(Ser860Leu)	Missense	9	tCg/tTg	3625.1	5.18	27.2	145	Class C0 (GV: 353.86 - GD: 0.00)	Deleterious (score: 0)	Disease causing (prob: 0.998)	0.00517	14	Intolerant (0.46)	0.00;0.00;0.00;0.00	None	ID, autism, dysmorphisms	Inherited from similarly affected parent	No
Xia et al. PMID: 24791903	chr16	89350944T>G	c.2006A>C	p.(Asp669Ala)	Missense	9	gAt/gCt	3625.1	4.162	22.7	126	Class C0 (GV: 353.86 - GD: 0.00)	Deleterious (score: 0.02)	Polymorphism (prob: 0.848)	Absent	0	Slightly intolerant (0.58)	0.00;0.00;0.00;0.00	None	Moderate to severe ID, autism spectrum disorder, dysmorphic features; in cohort of individuals with de novo truncating AHDC1 variants	de novo	No
Guo et al. https://doi.org/10.1101/2021.11.18.21266480	chr16	89351194C>T	c.1756G>A	p.(Val586Met)	Missense	9	Gtg/Atg	3625.1	0.886	23.9	21	Class C0 (GV: 235.27 - GD: 0.00)	Deleterious (score: 0.01)	Disease causing (prob: 0.607)	3.987e-06	1	Tolerant (1.18)	0.00;0.00;0.00;0.00	None	KBG syndrome; KBG syndrome; KBG syndrome	Familial (maternal; maternal; unknown)	No
Kaplanis et al. PMID: 33057194	chr16	89351302T>C	c.1648A>G	p.(Asn550Asp)	Missense	9	Aat/Gat	3625.1	3.821	24.7	23	Class C0 (GV: 213.69 - GD: 22.66)	Deleterious (score: 0)	Disease causing (prob: 0.821)	Absent	0	Intolerant (0.28)	0.00;0.00;0.00;0.00	Intrinsic repressor domain 1	Unknown; developmental delay cohort	de novo	No
Butler et al. PMID: 25574603	chr16	89351565G>C	c.1385C>G	p.(Thr462Arg)¥	Missense	9	aCa/aGa	3625.1	3.813	22.8	71	Class C0 (GV: 353.86 - GD: 0.00)	Deleterious (score: 0.02)	Disease causing (prob: 0.888)	0.005654	14	Slightly intolerant (0.56)	0.00;0.00;0.00;0.00	Intrinsic repressor domain 1; Bipartite nuclear localisation signals	Unknown; autism spectrum disorder cohort	Unknown	No
Yan et al. PMID: 31088393	chr16	89352455C>T	c.884G > A	p.(Ser295Asn)	Missense	8	aGc/aAc	469.4	5.832	26.8	46	Class C0 (GV: 208.55 - GD: 45.82)	Deleterious (score: 0)	Disease causing (prob: 1)	Absent	0	Intolerant (0.25)	0.00;0.00;0.00;0.00	Ankyrin-repeat domain; PEST sequence	Developmental delay, hyperactivity, electrocardiographic T-wave abnormality and delayed bone age	de novo	No
Kaplanis et al. PMID: 33057194	chr16	89355006G>A	c.674C>T	p.(Ala225Val)	Missense	7	gCg/gTg	485.7	9.63	26.7	64	Class C0 (GV: 208.40 - GD: 65.28)	Deleterious (score: 0)	Disease causing (prob: 1)	0.0003981	1	Intolerant (0.28)	0.00;0.01;0.00;0.00	Ankyrin-repeat domain	Unknown; developmental delay cohort	de novo	No
Kaplanis et al. PMID: 33057194	chr16	89357139G>T	c.495C>A	p.(Asn165Lys)	Missense	6	aaC/aaA	1531	0.155	22.7	94	Class C0 (GV: 213.69 - GD: 64.02)	Deleterious (score: 0)	Disease causing (prob: 1)	Absent	0	Intolerant (0.33)	0.00;0.00;0.00;0.00	Ankyrin-repeat domain	Unknown; developmental delay cohort	de novo	No
Xu et al. PMID: 23369839	chr16	89357456A>T	c.362T>A	p.(Met121Lys)	Missense	5	aTg/aAg	1531	9.21	27	95	Class C0 (GV: 231.87 - GD: 91.73)	Deleterious (score: 0)	Disease causing (prob: 1)	Absent	0	Intolerant (0.35)	0.00;0.00;0.00;0.00	None	KBG syndrome	de novo	No
# No transcript information or genomic position available for this variant; genomic variant information based on deduction by annotating the variant in all ANKRD11 transcripts
§ Reported as p.(Arg2538Gln)
¥ Reported as p.(Thr461Arg)
