## Supplementary Table 3 for "Missense variants in *ANKRD11* cause KBG syndrome by impairment of stability or transcriptional activity of the encoded protein"

### Sheet: A. HPO-terms_and_simplification
HPO-terms in string	HPO_terms	Assigned group after applying the Wang algorithm
Cryptorchidism	HP:0000028	testis
Retractile testis	HP:0012646	testis
Unilateral cryptorchidism	HP:0012741	testis
Bilateral cryptorchidism	HP:0008689	testis
Shawl scrotum	HP:0000049	testis
Abnormal external genitalia	HP:0000811	testis
Dental crowding	HP:0000678	teeth
Incisor macrodontia	HP:0011081	teeth
Macrodontia of permanent maxillary central incisor	HP:0000675	teeth
Carious teeth	HP:0000670	teeth
Irregularly spaced teeth	HP:0006316	teeth
Dental enamel pits	HP:0009722	teeth
Widely spaced teeth	HP:0000687	teeth
Multiple impacted teeth	HP:0001571	teeth
Abnormality of dental morphology	HP:0006482	teeth
Delayed eruption of teeth	HP:0000684	teeth
Macrodontia	HP:0001572	teeth
Irregular dentition	HP:0040079	teeth
Microdontia	HP:0000691	teeth
Widely spaced primary teeth	HP:0006313	teeth
Dental malocclusion	HP:0000689	teeth
Abnormality of dental eruption	HP:0006292	teeth
Oligodontia	HP:0000677	teeth
Agenesis of permanent teeth	HP:0006349	teeth
Abnormality of primary molar morphology	HP:0006344	teeth
Delayed eruption of permanent teeth	HP:0000696	teeth
Short attention span	HP:0000736	psych
Clumsiness	HP:0002312	psych
Attention deficit hyperactivity disorder	HP:0007018	psych
Inappropriate sexual behavior	HP:0008768	psych
Impulsivity	HP:0100710	psych
Impaired social interactions	HP:0000735	psych
Anxiety	HP:0000739	psych
Hyperactivity	HP:0000752	psych
Sound sensitivity	HP:0025112	psych
Autism	HP:0000717	psych
Frequent temper tantrums	HP:0025161	psych
Agitation	HP:0000713	psych
Aggressive behavior	HP:0000718	psych
Irritability	HP:0000737	psych
Psychosis	HP:0000709	psych
Oppositional defiant disorder	HP:0010865	psych
Severe temper tantrums	HP:0025162	psych
Abnormal fear/anxiety-related behavior	HP:0100852	psych
Inappropriate behavior	HP:0000719	psych
Confusion	HP:0001289	psych
No social interaction	HP:0008763	psych
Intellectual disability, mild	HP:0001256	ndd
Delayed social development	HP:0012434	ndd
Intellectual disability, borderline	HP:0006889	ndd
Delayed gross motor development	HP:0002194	ndd
Intellectual disability	HP:0001249	ndd
Delayed fine motor development	HP:0010862	ndd
Language impairment	HP:0002463	ndd
Mild global developmental delay	HP:0011342	ndd
Intellectual disability, moderate	HP:0002342	ndd
Intellectual disability, severe	HP:0010864	ndd
Conductive hearing impairment	HP:0000405	hear
Mild hearing impairment	HP:0012712	hear
Hearing impairment	HP:0000365	hear
Unilateral conductive hearing impairment	HP:0040119	hear
Unilateral deafness	HP:0009900	hear
Moderate hearing impairment	HP:0012713	hear
Otitis media	HP:0000388	ear_inf
Recurrent upper respiratory tract infections	HP:0002788	ear_inf
Chronic otitis media	HP:0000389	ear_inf
Recurrent otitis media	HP:0000403	ear_inf
Recurrent infections	HP:0002719	ear_inf
Recurrent respiratory infections	HP:0002205	ear_inf
Respiratory tract infection	HP:0011947	ear_inf
Otitis externa	HP:0410017	ear_inf
Recurrent ear infections	HP:0410018	ear_inf
Recurrent urinary tract infections	HP:0000010	ear_inf
Pulmonary edema	HP:0100598	pulm
Pulmonary hypoplasia	HP:0002089	pulm
Tinnitus	HP:0000360	ear
Low-set ears	HP:0000369	ear
Abnormality of the pinna	HP:0000377	ear
Prominent antihelix	HP:0000395	ear
Abnormality of the tympanic membrane	HP:0040090	ear
Stapes ankylosis	HP:0000381	ear
Congenital stapes ankylosis	HP:0007943	ear
Prominent ear helix	HP:0009904	ear
Thickened helices	HP:0000391	ear
Anteverted ears	HP:0040080	ear
Glue ear	HP:0040262	ear
Asymmetry of the ears	HP:0010722	ear
Overfolded helix	HP:0000396	ear
Large fleshy ears	HP:0002265	ear
Low-set, posteriorly rotated ears	HP:0000368	ear
Abnormality of the middle ear	HP:0000370	ear
Posteriorly rotated ears	HP:0000358	ear
Abnormality of the middle ear ossicles	HP:0004452	ear
Abnormal location of ears	HP:0000357	ear
Hypoplastic helices	HP:0008589	ear
Otosclerosis	HP:0000362	ear
Atelectasis	HP:0100750	ear
Abnormality of the ear	HP:0000598	ear
Abnormally folded helix	HP:0008544	ear
Preauricular skin tag	HP:0000384	skin
Dry skin	HP:0000958	skin
Hyperextensible skin	HP:0000974	skin
Soft skin	HP:0000977	skin
Preauricular pit	HP:0004467	skin
Hordeolum	HP:0010606	skin
Pallor	HP:0000980	skin
Vitiligo	HP:0001045	skin
Hyperpigmentation of the skin	HP:0000953	skin
Striae distensae	HP:0001065	skin
Generalized hypopigmentation	HP:0007513	skin
Abnormality of the skin	HP:0000951	skin
Fragile skin	HP:0001030	skin
Sacral dimple	HP:0000960	skin
Localized skin lesion	HP:0011355	skin
Abnormality of the diaphragm	HP:0000775
Abnormality of the anterior commissure	HP:0030301
Inguinal hernia	HP:0000023	hernia
Hyperemesis gravidarum	HP:0012188	pregnancy
Diabetes mellitus	HP:0000819	pregnancy
Toxemia of pregnancy	HP:0100603	pregnancy
Breech presentation	HP:0001623	delivery
Caesarian section	HP:0011410	delivery
Fetal distress	HP:0025116	delivery
Increased nuchal translucency	HP:0010880	delivery
Ventouse delivery	HP:0011412	delivery
Induced vaginal delivery	HP:0030369	delivery
Meconium stained amniotic fluid	HP:0012420	delivery
Prenatal maternal abnormality	HP:0002686	delivery
Maternal diabetes	HP:0009800	delivery
Abnormal delivery	HP:0001787	delivery
Nuchal cord	HP:0012498	delivery
Abnormality of prenatal development or birth	HP:0001197	delivery
Fetal pyelectasis	HP:0010945	delivery
Maternal hypertension	HP:0008071	delivery
Decreased fetal movement	HP:0001558	delivery
Oligohydramnios	HP:0001562	delivery
Premature birth	HP:0001622	delivery
Premature rupture of membranes	HP:0001788	delivery
Abnormality of the amniotic fluid	HP:0001560	delivery
Forceps delivery	HP:0011411	delivery
Short fetal femur length	HP:0011428	delivery
Hydrops fetalis	HP:0001789	delivery
Placental abruption	HP:0011419	delivery
Fetal ultrasound soft marker	HP:0011425	delivery
Pes planus	HP:0001763	handfeet
Achilles tendon contracture	HP:0001771	handfeet
Abnormality of the palmar creases	HP:0010490	handfeet
Brachydactyly	HP:0001156	handfeet
Clinodactyly	HP:0030084	handfeet
Small hand	HP:0200055	handfeet
Clinodactyly of the 5th finger	HP:0004209	handfeet
Joint hypermobility	HP:0001382	skeletal
Clinodactyly of the 4th toe	HP:0011918	handfeet
Fibular deviation of the 2nd toe	HP:0100344	handfeet
Broad thumb	HP:0011304	handfeet
Pes cavus	HP:0001761	handfeet
2-3 toe syndactyly	HP:0004691	handfeet
Prominent fingertip pads	HP:0001212	handfeet
Long hallux	HP:0001847	handfeet
Clinodactyly of the 4th finger	HP:0040025	handfeet
Short lower limbs	HP:0006385	handfeet
Broad hallux	HP:0010055	handfeet
Deviation of the 3rd finger	HP:0009317	handfeet
Small toe	HP:0030031	handfeet
Clinodactyly of hallux	HP:0040018	handfeet
Abnormality of the hand	HP:0001155	handfeet
Joint stiffness	HP:0001387	skeletal
Hyperextensibility of the finger joints	HP:0001187	skeletal
Hypermobility of interphalangeal joints	HP:0005620	skeletal
Deviation of the 5th finger	HP:0009179	handfeet
Clinodactyly of the 3rd finger	HP:0040024	handfeet
Aplasia/Hypoplasia of the 3rd toe	HP:0010331	handfeet
Short stature	HP:0004322	growth
Growth delay	HP:0001510	growth
Dilation of lateral ventricles	HP:0006956	brain
Ventriculomegaly	HP:0002119	brain
Feeding difficulties	HP:0011968	feeding
Poor appetite	HP:0004396	feeding
Constipation	HP:0002019	feeding
Poor suck	HP:0002033	feeding
Diarrhea	HP:0002014	feeding
Nasogastric tube feeding in infancy	HP:0011470	feeding
Chronic constipation	HP:0012450	feeding
Vomiting	HP:0002013	feeding
Partial atrioventricular canal defect	HP:0011577	heart
Ventricular septal defect	HP:0001629	heart
Perimembranous ventricular septal defect	HP:0011682	heart
Patent foramen ovale	HP:0001655	heart
Bicuspid aortic valve	HP:0001647	heart
Secundum atrial septal defect	HP:0001684	heart
Muscular ventricular septal defect	HP:0011623	heart
Dysplastic aortic valve	HP:0005176	heart
Atrial septal defect	HP:0001631	heart
Mitral regurgitation	HP:0001653	heart
Right ventricular dilatation	HP:0005133	heart
Ventricular septal aneurysm	HP:0030957	heart
Accelerated skeletal maturation	HP:0005616	growth
Neonatal hypotonia	HP:0001319	muscle
Hypotonia	HP:0001252	muscle
Muscle weakness	HP:0001324	muscle
Oral motor hypotonia	HP:0030190	muscle
Hypertonia	HP:0001276	muscle
Muscular hypotonia of the trunk	HP:0008936	muscle
Infantile muscular hypotonia	HP:0008947	muscle
Thick hair	HP:0100874	hair
Synophrys	HP:0000664	hair
Hirsutism	HP:0001007	hair
Long eyelashes	HP:0000527	hair
Trichiasis	HP:0001128	hair
Coarse hair	HP:0002208	hair
Medial flaring of the eyebrow	HP:0010747	hair
Fine hair	HP:0002213	hair
Broad eyebrow	HP:0011229	hair
Prominent eyelashes	HP:0011231	hair
Hypertrichosis	HP:0000998	hair
Abnormality of hair texture	HP:0010719	hair
Sparse eyebrow	HP:0045075	hair
Webbed neck	HP:0000465	neck
Broad neck	HP:0000475	neck
Ureteral duplication	HP:0000073	urogenital
Enuresis nocturna	HP:0010677	urogenital
Dysuria	HP:0100518	urogenital
Vesicoureteral reflux	HP:0000076	urogenital
Hyperconvex toenail	HP:0030055	nail
Abnormality of the nail	HP:0001597	nail
Decreased body weight	HP:0004325	weight
Obesity	HP:0001513	weight
Failure to thrive	HP:0001508	weight
Increased body weight	HP:0004324	weight
Cerebellar hypoplasia	HP:0001321	brain
Ataxia	HP:0001251
Acne	HP:0001061	skin
Eczema	HP:0000964	skin
Seborrheic dermatitis	HP:0001051	skin
Premature thelarche	HP:0010314	puberty
Premature pubarche	HP:0012411	puberty
Precocious puberty	HP:0000826	puberty
Cutis marmorata	HP:0000965	skin
Prominent scalp veins	HP:0001043	skin
Abnormality of the menstrual cycle	HP:0000140	menstration
Metrorrhagia	HP:0100608	menstration
Menorrhagia	HP:0000132	menstration
Wide mouth	HP:0000154	face
Open mouth	HP:0000194	face
Large fontanelles	HP:0000239
Retrognathia	HP:0000278	face
Abnormality of the midface	HP:0000309	face
Hypertelorism	HP:0000316	face
Long philtrum	HP:0000343	face
Autistic behavior	HP:0000729	psych
Congenital diaphragmatic hernia	HP:0000776	hernia
Seizure	HP:0001250	epilepsy
Global developmental delay	HP:0001263	ndd
Motor delay	HP:0001270	ndd
Abnormal corpus callosum morphology	HP:0001273	brain
Umbilical hernia	HP:0001537	hernia
Patent ductus arteriosus	HP:0001643	heart
Short toe	HP:0001831	handfeet
Frontal bossing	HP:0002007	face
Gastroesophageal reflux	HP:0002020	gastro
Abnormal esophagus morphology	HP:0002031	gastro
Hiatus hernia	HP:0002036	hernia
Increased serum lactate	HP:0002151	metabolism
Hematemesis	HP:0002248	metabolism
Intestinal malrotation	HP:0002566	gastro
Scoliosis	HP:0002650	skeletal
High, narrow palate	HP:0002705	face
Delayed skeletal maturation	HP:0002750	skeletal
Kyphosis	HP:0002808	metabolism
Abnormality of mitochondrial metabolism	HP:0003287	metabolism
Abnormal nasal morphology	HP:0005105	face
Pes valgus	HP:0008081	skeletal
Auditory hallucinations	HP:0008765	psych
Speech articulation difficulties	HP:0009088	ndd
Fatigue	HP:0012378
Otitis media with effusion	HP:0031353	ear_inf
Sleep onset insomnia	HP:0031354	psych
Esophagitis	HP:0100633	gastro
Strabismus	HP:0000486	eye
Amblyopia	HP:0000646	eye
Delayed speech and language development	HP:0000750	ndd
Dysphasia	HP:0002357	gastro
Broad nasal tip	HP:0000455	face
Hypodontia	HP:0000668	teeth
Broad palm	HP:0001169	handfeet
Dysphonia	HP:0001618	ndd
Broad foot	HP:0001769	handfeet
Generalized non-motor (absence) seizure	HP:0002121	epilepsy
EEG abnormality	HP:0002353	epilepsy
EEG with polyspike wave complexes	HP:0002392	epilepsy
Expressive language delay	HP:0002474	ndd
Thoracolumbar scoliosis	HP:0002944	skeletal
Hyperlordosis	HP:0003307	skeletal
Back pain	HP:0003418	skeletal
Abnormal vertebral morphology	HP:0003468	skeletal
Hypoplasia of first ribs	HP:0006657	skeletal
Focal-onset seizure	HP:0007359	epilepsy
Congenital conductive hearing impairment	HP:0008591	hear
Dyslexia	HP:0010522	ndd
Absence seizure with eyelid myoclonia	HP:0011149	epilepsy
EEG with hyperventilation-induced focal epileptiform discharges	HP:0011183	epilepsy
Focal EEG discharges with secondary generalization	HP:0011188	epilepsy
EEG with focal spikes	HP:0011193	epilepsy
EEG with focal sharp waves	HP:0011196	epilepsy
EEG with frontal focal spikes	HP:0012015	epilepsy
Terminal insomnia	HP:0031356	psych
Delayed ability to walk	HP:0031936	ndd
Thin vermilion border	HP:0000233	face
Stenosis of the external auditory canal	HP:0000402	ear
Prominent nasal bridge	HP:0000426	face
Single transverse palmar crease	HP:0000954	handfeet
Nasal speech	HP:0001611	ndd
Avascular necrosis of the capital femoral epiphysis	HP:0005743	skeletal
Bilateral conductive hearing impairment	HP:0008513	hear
Feeding difficulties in infancy	HP:0008872	feeding
Joint contracture of the 5th finger	HP:0009183	handfeet
Ebstein anomaly of the tricuspid valve	HP:0010316	heart
Piezogenic pedal papules	HP:0025509	skin
Short lingual frenulum	HP:0000200	face
Thin upper lip vermilion	HP:0000219	face
Brachycephaly	HP:0000248	skeletal
High forehead	HP:0000348	face
Protruding ear	HP:0000411	ear
Anteverted nares	HP:0000463	face
Restlessness	HP:0000711	neurology
Plagiocephaly	HP:0001357	skeletal
Gliosis	HP:0002171	brain
Incomprehensible speech	HP:0002546	ndd
Periodic paralysis	HP:0003768	neurology
Lower limb hypertonia	HP:0006895	muscle
Hypoplastic lacrimal duct	HP:0007900	face
Facial palsy	HP:0010628	neurology
Abnormal eating behavior	HP:0100738	psych
Wheezing	HP:0030828
High palate	HP:0000218	face
Wide anterior fontanel	HP:0000260	face
Low anterior hairline	HP:0000294	face
Triangular face	HP:0000325	face
Broad forehead	HP:0000337	face
Wide nasal bridge	HP:0000431	face
Keratitis	HP:0000491	skin
Downslanted palpebral fissures	HP:0000494	face
Ptosis	HP:0000508	face
Thick eyebrow	HP:0000574	face
Long palpebral fissure	HP:0000637	face
Behavioral abnormality	HP:0000708	psych
Abnormal thorax morphology	HP:0000765	skeletal
Rotary nystagmus	HP:0001583	neurology
Broad nail	HP:0001821	nail
Sandal gap	HP:0001852	handfeet
Muscle spasm	HP:0003394	muscle
Exercise intolerance	HP:0003546	neurology
Scapular winging	HP:0003691	skeletal
Relative macrocephaly	HP:0004482	growth
Prominent nasal tip	HP:0005274	face
Almond-shaped palpebral fissure	HP:0007874	face
Postnatal growth retardation	HP:0008897	growth
Large earlobe	HP:0009748	ear
Pain	HP:0012531
Square face	HP:0000321	face
Astigmatism	HP:0000483	eye
Hypermetropia	HP:0000540	eye
Myopia	HP:0000545	eye
Abnormal thumb morphology	HP:0001172	handfeet
Short foot	HP:0001773	handfeet
Poor coordination	HP:0002370	ndd
Abnormality of the elbow	HP:0009811	skeletal
Diminished ability to concentrate	HP:0031987	neurology
Pointed chin	HP:0000307	face
Bulbous nose	HP:0000414	face
Obsessive-compulsive behavior	HP:0000722	psych
Facial asymmetry	HP:0000324	face
Hypoplasia of the maxilla	HP:0000327	face
Conjunctivitis	HP:0000509	eye
Abnormality of refraction	HP:0000539	eye
Meningitis	HP:0001287
Congenital hip dislocation	HP:0001374
Broad toe	HP:0001837	handfeet
Bilateral tonic-clonic seizure	HP:0002069	epilepsy
Coronal craniosynostosis	HP:0004440	skeletal
Midface retrusion	HP:0011800	face
Neonatal asphyxia	HP:0012768	delivery
Micrognathia	HP:0000347	face
Abnormal dental enamel morphology	HP:0000682	teeth
Pectus excavatum	HP:0000767	skeletal
Postural instability	HP:0002172	urogenital
Exaggerated cupid's bow	HP:0002263	face
Skull asymmetry	HP:0002678	skeletal
Broad skull	HP:0002682	skeletal
Abnormal respiratory system physiology	HP:0002795
Genu recurvatum	HP:0002816
Inverted nipples	HP:0003186
Enamel hypoplasia	HP:0006297	teeth
Tooth agenesis	HP:0009804	teeth
Open bite	HP:0010807	teeth
Delayed ability to sit	HP:0025336	ndd
Abnormal oral physiology	HP:0031815	teeth
Protruding coccyx	HP:0040017	skeletal
Abnormality of the ribs	HP:0000772	skeletal
Small for gestational age	HP:0001518	growth
Focal impaired awareness seizure	HP:0002384	epilepsy
Developmental stagnation	HP:0007281	ndd
Abnormal elasticity of skin	HP:0010647	skin
EEG with spike-wave complexes	HP:0010850	epilepsy
Focal myoclonic seizure	HP:0011166	epilepsy
Focal tonic seizure	HP:0011167	epilepsy
Nocturnal seizures	HP:0031951	epilepsy
Abnormal emotion/affect behavior	HP:0100851	psych
Micropenis	HP:0000054	testis
Macrotia	HP:0000400	ear
Gynecomastia	HP:0000771	puberty
Tapered finger	HP:0001182	handfeet
Clinodactyly of the 5th toe	HP:0001864	handfeet
Global glomerulosclerosis	HP:0004737	urogenital
Abnormality of the palpebral fissures	HP:0008050	face
Clinodactyly of the 3rd toe	HP:0008115	handfeet
Maintenance insomnia	HP:0031355	psych
Systolic heart murmur	HP:0031664	heart
Cyanotic episode	HP:0200048
Infection associated neutropenia	HP:0410256	immuno
Hypospadias	HP:0000047	testis
Round face	HP:0000311	face
Dysarthria	HP:0001260	neurology
Abnormal cerebellum morphology	HP:0001317	brain
Neonatal hypoglycemia	HP:0001998	delivery
Asthma	HP:0002099	allergic
Sleep disturbance	HP:0002360	psych
Abnormal cortical gyration	HP:0002536	brain
Flat occiput	HP:0005469	skeletal
Short thumb	HP:0009778	handfeet
Overweight	HP:0025502	weight
Pregnancy exposure	HP:0031437	pregnancy
Tics	HP:0100033	psych
Epicanthus	HP:0000286	face
Abnormality of the philtrum	HP:0000288	face
Low frustration tolerance	HP:0000744	psych
Tremor	HP:0001337	neurology
Brisk reflexes	HP:0001348	neurology
Intrauterine growth retardation	HP:0001511	growth
Bilateral talipes equinovarus	HP:0001776	skeletal
Impaired mastication	HP:0005216	neurology
Depressed nasal bridge	HP:0005280	face
Abnormality of the intrahepatic bile duct	HP:0011040	galbladder
Abnormal gallbladder morphology	HP:0012437	galbladder
Stuttering	HP:0025268	neurology
Pectus carinatum	HP:0000768	skeletal
Single umbilical artery	HP:0001195
Hip dysplasia	HP:0001385	skeletal
Abnormal aortic morphology	HP:0001679	heart
Poor fine motor coordination	HP:0007010	ndd
High myopia	HP:0011003	eye
Corneal scarring	HP:0000559	eye
Visual loss	HP:0000572	eye
Abnormal pupil morphology	HP:0000615	eye
Dilated fourth ventricle	HP:0002198	brain
Neonatal respiratory distress	HP:0002643	delivery
Abnormal number of hair whorls	HP:0010813	face
Corneal neovascularization	HP:0011496	eye
Cellulitis	HP:0100658
Microcephaly	HP:0000252	growth
Abnormality of the forehead	HP:0000290	face
Upslanted palpebral fissure	HP:0000582	face
Overlapping toe	HP:0001845	handfeet
Short palm	HP:0004279	handfeet
Prominent metopic ridge	HP:0005487	face
Aplastic/hypoplastic toenail	HP:0010624	nail
Delayed ability to stand	HP:0025335	ndd
Abnormality of the dentition	HP:0000164	teeth
Narrow chest	HP:0000774	skeletal
Poor speech	HP:0002465	ndd
Hypoplastic nipples	HP:0002557
Excessive salivation	HP:0003781	neurology
Short middle phalanx of the 5th finger	HP:0004220	handfeet
Abnormal toenail morphology	HP:0008388	nail
Short 5th finger	HP:0009237	handfeet
Short middle phalanx of the 2nd finger	HP:0009577	handfeet
Left-to-right shunt	HP:0012382	heart
Abnormal temper tantrums	HP:0025160	psych
Cognitive impairment	HP:0100543	ndd
Abnormality of the head	HP:0000234	face
Depression	HP:0000716	psych
Self-mutilation	HP:0000742	psych
Broad finger	HP:0001500	handfeet
Small nail	HP:0001792	nail
Allergic rhinitis	HP:0003193	allergic
Hammertoe	HP:0001765	handfeet
Flexion contracture of toe	HP:0005830	handfeet
High hypermetropia	HP:0008499	eye
Palilalia	HP:0031814	neurology
Increased head circumference	HP:0040194	growth
Bifid uvula	HP:0000193	face
Velopharyngeal insufficiency	HP:0000220
Mandibular prognathia	HP:0000303	face
Alternating exotropia	HP:0031717	eye
Periorbital fullness	HP:0000629	face
Blue irides	HP:0000635	eye
Short forearm	HP:0005773	skeletal
Short humerus	HP:0005792	skeletal
Short middle phalanx of finger	HP:0005819	handfeet
Underfolded helix	HP:0008577	ear
Short finger	HP:0009381	handfeet
Short distal phalanx of finger	HP:0009882	handfeet
Short proximal phalanx of finger	HP:0010241	handfeet
Receptive language delay	HP:0010863	ndd
Pyelonephritis	HP:0012330	urogenital
Reduced arm span	HP:0012770	skeletal
Upper eyelid entropion	HP:0025607	eye
Type A4 brachydactyly	HP:0031043	skeletal
Early onset of sexual maturation	HP:0100000	puberty
Hyperthyroidism	HP:0000836	metabolism
Hepatosplenomegaly	HP:0001433	galbladder
Chronic rhinitis	HP:0002257	allergic
Nevus	HP:0003764	skin
Hypoplastic nasal bridge	HP:0005281	face
Lipoma	HP:0012032	skin
Narrow palpebral fissure	HP:0045025	face
Smooth philtrum	HP:0000319	face
Low posterior hairline	HP:0002162	face
Frontal upsweep of hair	HP:0002236	face
Thick upper lip vermilion	HP:0000215	face
Cataract	HP:0000518	eye
Abnormal heart morphology	HP:0001627	heart
Palpitations	HP:0001962	heart
Abnormal 5th finger phalanx morphology	HP:0004213	handfeet
Splenic rupture	HP:0012223
Narrow forehead	HP:0000341	face
Tented upper lip vermilion	HP:0010804	face
Nephrocalcinosis	HP:0000121	urogenital
Thickened nuchal skin fold	HP:0000474	skin
Prominent superficial veins	HP:0001015	skin
Aortic regurgitation	HP:0001659	heart
Respiratory insufficiency	HP:0002093
Infantile axial hypotonia	HP:0009062	muscle
Abnormal pulmonary artery morphology	HP:0030966	heart
Drooling	HP:0002307	neurology
Hand tremor	HP:0002378	neurology
Sweet craving	HP:0030221	neurology
Small face	HP:0000274	face
Short neck	HP:0000470	neck
Abnormality of the voice	HP:0001608
Short nail	HP:0001799	nail
Large forehead	HP:0002003	face
Fair hair	HP:0002286	hair
Kyphoscoliosis	HP:0002751	skeletal
Methylmalonic acidemia	HP:0002912	metabolism
Lumbar hyperlordosis	HP:0002938	skeletal
Abnormal shoulder morphology	HP:0003043	skeletal
Disproportionate short stature	HP:0003498	growth
Reduced subcutaneous adipose tissue	HP:0003758	skin
2-3 toe cutaneous syndactyly	HP:0005709	handfeet
Broad distal phalanx of finger	HP:0009836	handfeet
Broad distal phalanx of the toes	HP:0010186	handfeet
Vitamin B12 deficiency	HP:0100502	metabolism
Lower limb asymmetry	HP:0100559	skeletal
Clubbing of fingers	HP:0100759	handfeet
Febrile seizure (within the age range of 3 months to 6 years)	HP:0002373	epilepsy
Abnormal incisor morphology	HP:0011063	teeth
Wide nasal base	HP:0012810	face
Esodeviation	HP:0020045	eye
Cholesteatoma	HP:0009797	ear
Narrow palate	HP:0000189	face
Turricephaly	HP:0000262	skeletal
Convex nasal ridge	HP:0000444	face
Prominent nose	HP:0000448	face
Conical tooth	HP:0000698	teeth
Deviated nasal septum	HP:0004411	face
Hyperactive deep tendon reflexes	HP:0006801	neurology
Abnormality of canine	HP:0011078	teeth
Abnormality of cranial sutures	HP:0011329	skeletal
Short philtrum	HP:0000322	face
Hoarse voice	HP:0001609
Decreased circulating total IgM	HP:0002850	immuno
Transient hypogammaglobulinemia of infancy	HP:0005432	immuno
Thick vermilion border	HP:0012471	face
Hypoplastic labia minora	HP:0000064
Trigonocephaly	HP:0000243	skeletal
Dolichocephaly	HP:0000268	skeletal
Abnormality of vision	HP:0000504	eye
Craniosynostosis	HP:0001363	skeletal
Gait imbalance	HP:0002141	neurology
Elbow flexion contracture	HP:0002987
Neonatal hyperbilirubinemia	HP:0003265	delivery
Shoulder subluxation	HP:0003835
Peripheral pulmonary artery stenosis	HP:0004969	heart
Premature birth following premature rupture of fetal membranes	HP:0005100	delivery
Abnormal left ventricular outflow tract morphology	HP:0011103	heart
Cerebellar hemorrhage	HP:0011695	brain
Abnormality of the glenoid fossa	HP:0011912	brain
Neonatal sepsis	HP:0040187	delivery
Brachial plexus neuropathy	HP:0045054	neurology
Cleft palate	HP:0000175	face
Everted lower lip vermilion	HP:0000232	face
Specific learning disability	HP:0001328	ndd
Dysphagia	HP:0002015	neurology
Increased overbite	HP:0011094	teeth
Allergy	HP:0012393	allergic
Mild myopia	HP:0025573	eye
Cleft maxillary alveolus	HP:0410003	cleft
Cleft lip	HP:0410030	face
Coarctation of aorta	HP:0001680	heart
Abnormal facial shape	HP:0001999	face
Anterior open-bite malocclusion	HP:0200095	teeth
Abnormal eyebrow morphology	HP:0000534	face
Abnormal foot morphology	HP:0001760	handfeet
Decreased head circumference	HP:0040195	growth
Unilateral cleft lip	HP:0100333	cleft
Sparse lateral eyebrow	HP:0005338	face
Short distal phalanx of the thumb	HP:0009650	handfeet
Attached earlobe	HP:0009907	ear
Short distal phalanx of the 2nd toe	HP:0010433	handfeet
Heart murmur	HP:0030148	heart
Wide nose	HP:0000445	face
Deeply set eye	HP:0000490	eye
Visual impairment	HP:0000505	eye
Decreased response to growth hormone stimulation test	HP:0000824	metabolism
High anterior hairline	HP:0009890	face
Infra-orbital fold	HP:0011232	face
Abnormality of fontanelles	HP:0011328	skeletal
Renal duplication	HP:0000075	urogenital
Tachycardia	HP:0001649	heart
Deep philtrum	HP:0002002	face
Overjet	HP:0011095	teeth
Short chin	HP:0000331	face
Shallow orbits	HP:0000586	face
Mood swings	HP:0000720	psych
Increased circulating IgE level	HP:0003212	immuno
Severe expressive language delay	HP:0006863	ndd
Uplifted earlobe	HP:0009909	ear
Short 5th metacarpal	HP:0010047	handfeet
Coarse facial features	HP:0000280	face
Small forehead	HP:0000350	face
Abnormality of the vertebral column	HP:0000925	skeletal
Absent speech	HP:0001344	ndd
Unsteady gait	HP:0002317	neurology
Recurrent fractures	HP:0002757	skeletal
Upper limb undergrowth	HP:0009824	skeletal
Short hallux	HP:0010109	skeletal
Happy demeanor	HP:0040082	psych
Crohn's disease	HP:0100280
Nasal polyposis	HP:0100582	face
Abnormal palate morphology	HP:0000174	cleft
Abnormal skull morphology	HP:0000929	skeletal
Flattened epiphysis	HP:0003071	skeletal
Lactose intolerance	HP:0004789	metabolism
Disproportionate short-limb short stature	HP:0008873	growth
Intracranial cystic lesion	HP:0010576
Broad uvula	HP:0010809	cleft
Hip pain	HP:0030838
Early chronotype	HP:0031873
Abnormality of the tonsils	HP:0100765	face
Abnormality of the face	HP:0000271	face
Arthralgia	HP:0002829	neurology
Short nose	HP:0003196	face
Myalgia	HP:0003326	muscle
Abnormal nervous system physiology	HP:0012638	neurology
Hydrocele testis	HP:0000034	testis
Delayed closure of the anterior fontanelle	HP:0001476	skeletal
Abnormality of toe	HP:0001780	handfeet
Absent toenail	HP:0001802	nail
Abnormality of the metopic suture	HP:0005556	skeletal
Supernumerary ribs	HP:0005815	skeletal
Aplasia of the nasal bone	HP:0010941	skeletal
Prominent forehead	HP:0011220	face
Flat face	HP:0012368	face
Abnormality of the nose	HP:0000366	face
Thoracic kyphosis	HP:0002942	skeletal
Block vertebrae	HP:0003305	skeletal
Tricuspid regurgitation	HP:0005180	heart
Primum atrial septal defect	HP:0010445	heart
Atonic seizure	HP:0010819	epilepsy
EEG with abnormally slow frequencies	HP:0011203	epilepsy
Abnormal second heart sound	HP:0031661	heart
Choanal atresia	HP:0000453
Supernumerary nipple	HP:0002558
Coxa valga	HP:0002673	skeletal
Supernumerary tooth	HP:0011069	teeth
Midshaft hypospadias	HP:0012854	testis
Tooth malposition	HP:0000692	teeth
Missing ribs	HP:0000921	skeletal
Calvarial skull defect	HP:0001362	skeletal
Vertebral wedging	HP:0008422	skeletal
Abnormal iliac wing morphology	HP:0011867	skeletal
Neck pain	HP:0030833	skeletal
Shoulder pain	HP:0030834	skeletal
Postterm pregnancy	HP:0031169	delivery
Jaundice	HP:0000952
Malar flattening	HP:0000272	teeth
Abnormality of the mandible	HP:0000277	teeth
Photophobia	HP:0000613	psych
Alternating esotropia	HP:0001137	eye
Abnormality of calvarial morphology	HP:0002648	skeletal
Congenital nystagmus	HP:0006934	neurology
Ileal atresia	HP:0011102	gastro
Abnormal stereopsis	HP:0011515	neurology
Perseveration	HP:0030223	neurology
Hypothyroidism	HP:0000821	metabolism
Type I diabetes mellitus	HP:0100651	metabolism
Developmental regression	HP:0002376	ndd
Hypercholesterolemia	HP:0003124	metabolism
Atrophy/Degeneration affecting the cerebrum	HP:0007369	brain
Peripheral visual field loss	HP:0007994	eye
Late onset sensorineural deafness	HP:0008615	hear

### Sheet: B. Clustering-of-individuals
Identifier of individual	Predicted_cluster	Observed_variant	Prediction_correct
PTV 1	PTV	PTV	Yes
PTV 2	PTV	PTV	Yes
PTV 3	Missense	PTV	No
PTV 4	PTV	PTV	Yes
PTV 5	PTV	PTV	Yes
PTV 6	PTV	PTV	Yes
PTV 7	Missense	PTV	No
PTV 8	PTV	PTV	Yes
PTV 9	PTV	PTV	Yes
PTV 10	Missense	PTV	No
PTV 11	PTV	PTV	Yes
PTV 12	PTV	PTV	Yes
PTV 13	PTV	PTV	Yes
PTV 14	PTV	PTV	Yes
PTV 15	PTV	PTV	Yes
PTV 16	PTV	PTV	Yes
PTV 17	Missense	PTV	No
PTV 18	Missense	PTV	No
PTV 19	PTV	PTV	Yes
PTV 20	Missense	PTV	No
PTV 21	Missense	PTV	No
PTV 22	PTV	PTV	Yes
PTV 23	PTV	PTV	Yes
PTV 24	PTV	PTV	Yes
PTV 25	PTV	PTV	Yes
PTV 26	Missense	PTV	No
PTV 27	Missense	PTV	No
PTV 28	PTV	PTV	Yes
PTV 29	Missense	PTV	No
PTV 30	Missense	PTV	No
Individual 1	Missense	Missense	Yes
Individual 2	PTV	Missense	No
Individual 3	Missense	Missense	Yes
Individual 4	Missense	Missense	Yes
Individual 5	PTV	Missense	No
Individual 6	PTV	Missense	No
Individual 7	PTV	Missense	No
Individual 8	Missense	Missense	Yes
Individual 9	PTV	Missense	No
Individual 10	PTV	Missense	No
Individual 11	Missense	Missense	Yes
Individual 12	Missense	Missense	Yes
Individual 13	Missense	Missense	Yes
Individual 14	Missense	Missense	Yes
Individual 15	PTV	Missense	No
Individual 16	Missense	Missense	Yes
Individual 17	Missense	Missense	Yes
Individual 18	Missense	Missense	Yes
Individual 19	PTV	Missense	No
Individual 20	Missense	Missense	Yes
Individual 21	Missense	Missense	Yes
Individual 22	Missense	Missense	Yes
Individual 23	PTV	Missense	No
Individual 24	PTV	Missense	No
Individual 25	Missense	Missense	Yes
Individual 26	PTV	Missense	No
Individual 27	Missense	Missense	Yes
Individual 28	Missense	Missense	Yes
Individual 29	Missense	Missense	Yes
		Total correct	37
