## Supplementary Table 4 for "Missense variants in *ANKRD11* cause KBG syndrome by impairment of stability or transcriptional activity of the encoded protein"

### Sheet: A. List of primers
Primer name	sequence (5'- 3')	Application
Seq_ANKRD11_55R	GAAGCTCTTCCTGCTGTGGT	Sequencing of full length ANKRD11
Seq_ANKRD11_28F	CCTAAAGCACCACAGCAGGA	Sequencing of full length ANKRD11
Seq_ANKRD11_634F	TGTAACCGGGGCTACTACGA	Sequencing of full length ANKRD11
Seq_ANKRD11_1735R	CGCTTGTCAGTCTCGTCCTT	Sequencing of full length ANKRD11
Seq_ANKRD11_2086R	GGTCGCGATCGTGCTTTAAC	Sequencing of full length ANKRD11
Seq_ANKRD11_2640R	GATGAGCTTGGCCACAGAGT	Sequencing of full length ANKRD11
Seq_ANKRD11_2620F	GACTCTGTGGCCAAGCTCAT	Sequencing of full length ANKRD11
Seq_ANKRD11_3236F	GGAAAGCGTCTCTCGACCAA	Sequencing of full length ANKRD11
Seq_ANKRD11_4206R	CGCCTCCAGGAAGTCCTTTT	Sequencing of full length ANKRD11
Seq_ANKRD11_4705R	CGTCTTTCTTGCCTGGGTCT	Sequencing of full length ANKRD11
Seq_ANKRD11_5308R	CCACGGAGAACCTGTCGAAA	Sequencing of full length ANKRD11
Seq_ANKRD11_5029F	GCAGACTCCAAAGACTGGCT	Sequencing of full length ANKRD11
Seq_ANKRD11_5958F	TCCACAGAGATTCCCCGAGT	Sequencing of full length ANKRD11
Seq_ANKRD11_6228R	CGGAAGTGACTTGCAGTTGC	Sequencing of full length ANKRD11
Seq_ANKRD11_6660R	TAGAGCCACGTCCAGCTTTG	Sequencing of full length ANKRD11
Seq_ANKRD11_6641F	CAAAGCTGGACGTGGCTCTA	Sequencing of full length ANKRD11
Seq_ANKRD11_7347F	GAAGATCGAGGAGAAGCGCA	Sequencing of full length ANKRD11
Seq_ANKRD11_7429R	CCGTGTAGGTGACGTACTCG	Sequencing of full length ANKRD11
ANKRD11g3277aG1093R_S	cttctgagatgatcctagggaaagccttctcctt	SDM ANKRD11 variant
ANKRD11g3277aG1093R_AS	aaggagaaggctttccctaggatcatctcagaag	SDM ANKRD11 variant
ANKRD11c5162tT1721M_S	gtcctgggcatgtgcatcacctcctcg	SDM ANKRD11 variant
ANKRD11c5162tT1721M_AS	cgaggaggtgatgcacatgcccaggac	SDM ANKRD11 variant
ANKRD11g6049aA2017T_S	ggcgggaggggtggggtacggcg	SDM ANKRD11 variant
ANKRD11g6049aA2017T_AS	cgccgtaccccacccctcccgcc	SDM ANKRD11 variant
ANKRD11g6532tD2178Y_S	cactacggtggaaacatacccaccgtttatgaccc	SDM ANKRD11 variant
ANKRD11g6532tD2178Y_AS	gggtcataaacggtgggtatgtttccaccgtagtg	SDM ANKRD11 variant
ANKRD11g7535aR2512Q_S	cgcagctttccctggacggcctcct	SDM ANKRD11 variant
ANKRD11g7535aR2512Q_AS	aggaggccgtccagggaaagctgcg	SDM ANKRD11 variant
ANKRD11c7606tR2536W_S	ccggcagtgaacccacagaatctcctgct	SDM ANKRD11 variant
ANKRD11c7606tR2536W_AS	agcaggagattctgtgggttcactgccgg	SDM ANKRD11 variant
ANKRD11g7607cR2536P_S	ccggcagtgaaccggcagaatctcctg	SDM ANKRD11 variant
ANKRD11g7607cR2536P_AS	caggagattctgccggttcactgccgg	SDM ANKRD11 variant
ANKRD11a7669tM2557L_S	gagtccagcagcaacgtgcaggcgctg	SDM ANKRD11 variant
ANKRD11a7669tM2557L_AS	cagcgcctgcacgttgctgctggactc	SDM ANKRD11 variant
ANKRD11g7736aR2579H_S	ggcgttgaaacggtcgtgcactgacttgttctc	SDM ANKRD11 variant
ANKRD11g7736aR2579H_AS	gagaacaagtcagtgcacgaccgtttcaacgcc	SDM ANKRD11 variant
EGFP-EGFP-C2_1nt_S	ctcgagatctgagttccggccggacttgt	SDM to make pCMV-EGFP-ANKRD11 inframe
EGFP-EGFP-C2_1nt_AS	acaagtccggccggaactcagatctcgag	SDM to make pCMV-EGFP-ANKRD11 inframe

### Sheet: B. List of antibodies
Antibody target	Host	Dilution	Application	Company	Catalogue number
MYC	Goat	1/5000	Western blot	Abcam	ab9132
Living Colors® A.v. GFP Monoclonal Antibody (JL-8)	Mouse	1/8000	Western blot	Clontech-Takarabio	632381
