## Supplementary Table 6 for "Missense variants in *ANKRD11* cause KBG syndrome by impairment of stability or transcriptional activity of the encoded protein"

### Sheet: ProViz
Motif type	Validated	Motif sequence	Start	Stop	Similarity score	Consensus similarity	Disorder score
D box	no	STRTRLTSESDY	568	579	0.74	Low	0.60
D box	no	RKRASLSEKKSP	599	610	0.78	Low	0.68
KEN box	no	EKKNDLK	777	783	0.5	Low	0.58
ABBA motif	no	KFSLSDD	830	836	0.61	Low	0.40
KEN box	no	DKKNKQK	1231	1237	0.5	Low	0.86
D box	no	EDRAPLPPVPAE	1830	1841	0.86	High	0.63
D box	no	SPRAELLVPSLE	1893	1904	0.73	Low	0.65
D box	no	EKRKILCCITPQ	2450	2461	0.79	Low	0.17
D box	no	IEREKLIVSCEQ	2521	2532	0.72	Low	0.15
KEN box	no	GDENKSV	2572	2578	0.64	Low	0.47
Data generated using ProViz: http://slim.icr.ac.uk/proviz/ (PMID: 27085803)
